# Distinct immune signatures are a potent tool in the clinical management of cytokine-related syndrome during immune checkpoint therapy

**DOI:** 10.1101/2024.07.12.24310333

**Authors:** Douglas Daoudlarian, Amandine Segot, Sofiya Latifyan, Robin Bartolini, Victor Joo, Nuria Mederos, Hasna Bouchaab, Rita Demicheli, Karim Abdelhamid, Nabila Ferahta, Jacqueline Doms, Grégoire Stalder, Alessandra Noto, Lucrezia Mencarelli, Valérie Mosimann, Dominik Berthold, Athina Stravodimou, Claudio Sartori, Keyvan Shabafrouz, John A Thompson, Yinghong Wang, Solange Peters, Giuseppe Pantaleo, Michel Obeid

## Abstract

Immune-related cytokine release syndrome (irCRS) frequently occurs during immune checkpoint inhibitor (ICI) therapy. In the present study, we have attempted to identify biomarkers in oncology patients experiencing irCRS-like symptoms (n=35), including 9 patients with hemophagocytic lymphohistiocytosis (irHLH)-like manifestations (8 classified as Grade (G) 4 irCRS and 1 as G3 irCRS) and 8 with sepsis, differentiating between irCRS, irHLH and sepsis. Patients grouped in three clusters based on distinct cytokine profiles and survival outcomes. We identified 24 biomarkers that significantly discriminated between irHLH and irCRS G3 (P < 0.0455 to < 0.0027). Notably, HGF and ferritin demonstrated superior predictive values over the traditional HScore, with a positive predictive value (PPV) and negative predictive value (NPV) of 100%. Furthermore, CXCL9 not only distinguished between irHLH and irCRS G3, but was also a predictor of treatment intensification with tocilizumab (TCZ) with a PPV of 90% and a NPV of 100%. Other parameters, such as leukocyte count, neutrophils, ferritin, IL-6, IL-7, EGF, fibrinogen, and GM-CSF, were effective in discriminating sepsis from high-grade irCRS with a PPV of 75-80% and an NPV of 100%. In comparison to sepsis, the frequencies of CXCR5+ or CCR4+ CD8 memory, CD38+ ITM monocytes, and CD62L+ neutrophils were observed to be higher in high-Grade irCRS. Of note, TCZ treatment led to complete resolution of clinical symptoms in 12 patients with high-grade irCRS refractory to corticosteroids (CS). These findings demonstrate the power of unique immunologic biomarkers in determining the severity of irCRS, in predicting survival, and distinguishing between high-grade irCRS, irHLH and sepsis. Therefore, these distinct unique signatures are instrumental for the optimal development of personalized clinical and therapeutic management in patients experiencing irCRS patient.
