## Supplementary File 1 for "Distinct immune signatures are a potent tool in the clinical management of cytokine-related syndrome during immune checkpoint therapy"

### Sheet: Feuil1
	Baseline vs Low grade		Baseline vs High grade		Low vs High
Population	P value	Significance	P value	Significance	P value	Significance
CD4 Cells
CD4 CM	0.814284	NS	0.220495	NS	0.911797	NS
CD4 EM	0.703027	NS	0.159292	NS	0.795936	NS
CD4 Memory	0.896189	NS	0.547685	NS	0.970512	NS
CD4 Memory CCR4+	0.619624	NS	0.053484	NS	0.14314	NS
CD4 Memory CCR6+	0.022699	*	0.006108	**	0.630529	NS
CD4 Memory CD25+	0.718608	NS	0.561747	NS	0.528849	NS
CD4 Memory CD38+	0.000176	***	<0.000001	****	0.739364	NS
CD4 Memory CD69+	0.241252	NS	0.017262	*	0.105122	NS
CD4 Memory CXCR3+	0.734303	NS	0.904454	NS	0.739364	NS
CD4 Memory CXCR5+	0.099852	NS	0.750107	NS	0.14314	NS
CD4 Memory HLA-DR+	0.008106	**	0.003764	**	>0.999999	NS
CD4 Naive	0.887935	NS	0.520076	NS	0.970512	NS
CD4 TM	0.590369	NS	0.007299	**	0.190316	NS
CD4+	0.460609	NS	0.272489	NS	0.481251	NS
Th1	0.987509	NS	0.929304	NS	0.911797	NS
Th17	0.224543	NS	0.513285	NS	0.165494	NS
Th2	0.359069	NS	0.871464	NS	0.739364	NS
CD4+ HLA-DR/CD38+	<0.000001	****	<0.000001	****	0.551455	NS
CD4 Naive HLA-DR+/CD38+	0.00076	***	0.009345	**	0.665889	NS
CD4 CM HLA-DR+/CD38+	<0.000001	****	<0.000001	****	0.405368	NS
CD4 TM HLA-DR+/CD38+	<0.000001	****	<0.000001	****	0.851487	NS
CD4 EM HLA-DR+/CD38+	<0.000001	****	<0.000001	****	0.518461	NS
CD8 Cells
CD8 CM	0.038973	*	0.097628	NS	0.630529	NS
CD8 EM	0.855047	NS	0.179279	NS	0.393048	NS
CD8 Memory	0.370251	NS	0.499837	NS	0.795936	NS
CD8 Memory CCR4+	0.499837	NS	0.068662	NS	0.08921	NS
CD8 Memory CCR6+	5e-06	***	1.1e-05	***	0.247451	NS
CD8 Memory CD25+	0.822401	NS	0.048228	*	0.052426	NS
CD8 Memory CD38+	0.000299	***	<0.000001	****	0.435872	NS
CD8 Memory CD69+	0.172426	NS	0.561747	NS	0.435872	NS
CD8 Memory CXCR3+	0.001188	**	0.364635	NS	0.435872	NS
CD8 Memory CXCR5+	0.135248	NS	0.036903	*	0.684211	NS
CD8 Memory HLA-DR+	0.001087	**	6e-06	***	0.795936	NS
CD8 Naive	0.370251	NS	0.499837	NS	0.739364	NS
CD8 TEMRA	0.695281	NS	0.025541	*	0.217563	NS
CD8 TM	0.030357	*	0.008106	**	0.217563	NS
CD8+	0.169071	NS	0.186327	NS	0.630529	NS
CD8+ HLA-DR+/CD38+	<0.000001	****	<0.000001	****	0.696112	NS
CD8 Naive HLA-DR+/CD38+	<0.000001	****	<0.000001	****	0.390617	NS
CD8 CM HLA-DR+/CD38+	<0.000001	****	<0.000001	****	0.965561	NS
CD8 TM HLA-DR+/CD38+	<0.000001	****	<0.000001	****	0.911814	NS
CD8 EM HLA-DR+/CD38+	<0.000001	****	<0.000001	****	0.883135	NS
CD8 TEMRA HLA-DR+/CD38+	<0.000001	****	<0.000001	****	0.705185	NS
Monocytes
CL monocytes	0.987509	NS	0.06538	NS	0.08921	NS
CL monocytes CD11c+	0.316432	NS	0.806186	NS	0.352681	NS
CL monocytes CD1c+	0.000569	***	0.002342	**	0.970512	NS
CL monocytes CD38+	0.000106	***	1.8e-05	***	0.528849	NS
CL monocytes CXCR3+	0.348096	NS	0.887935	NS	0.481251	NS
CL monocytes HLA-DR+	0.758047	NS	0.782015	NS	0.911797	NS
ITM monocytes	0.506538	NS	0.023384	*	0.123005	NS
ITM monocytes CD11c+	0.575977	NS	0.321578	NS	0.435872	NS
ITM monocytes CD1c+	0.009657	**	1.5e-05	***	0.255017	NS
ITM monocytes CD38+	0.000501	***	7e-06	***	0.911548	NS
ITM monocytes CXCR3+	0.311338	NS	0.228643	NS	0.352681	NS
ITM monocytes HLA-DR+	0.513285	NS	0.540717	NS	>0.999999	NS
NCL monocytes	0.316432	NS	0.059193	NS	0.795936	NS
NCL monocytes CD11c+	0.052129	NS	0.649475	NS	0.123005	NS
NCL monocytes CD1c+	0.757874	NS	0.326189	NS	0.419223	NS
NCL monocytes CD38+	0.901394	NS	0.038244	*	0.157505	NS
NCL monocytes CXCR3+	0.026241	*	0.15356	NS	0.028622	*
NCL monocytes HLA-DR+	0.146906	NS	0.454237	NS	0.578742	NS
NK and TCR γδ+ cells
CD16 NK cell	0.846861	NS	0.863248	NS	0.795936	NS
CD56 NK cell	0.014749	*	0.604919	NS	0.352681	NS
NKT cell	0.024804	*	0.695281	NS	0.105122	NS
TCR gd+	0.540717	NS	0.083116	NS	0.393048	NS
Dendritic Cells
CD141+ DC	0.022603	*	0.035874	*	0.683539	NS
conventional mDC	0.014286	*	<0.000001	****	0.052426	NS
pDC	0.0434	*	0.000791	***	0.105122	NS
Neutrophils
neutrophils	0.224543	NS	0.987509	NS	0.435872	NS
neutrophils CD11c	0.929304	NS	0.370251	NS	0.314999	NS
neutrophils CD38+	0.00568	**	0.008106	**	0.578742	NS
neutrophils CD62L+	0.306298	NS	0.049501	*	0.314999	NS
mature	0.002248	**	0.000469	***	0.190316	NS
mature CD11c	0.342687	NS	0.072073	NS	0.279861	NS
mature CD38+	0.002158	**	0.005891	**	0.630529	NS
mature CD62L+	0.020128	*	0.000908	***	0.314999	NS
immature	0.019524	*	0.000405	***	0.14314	NS
immature CD11c	0.027863	*	0.002248	**	0.105122	NS
immature CD38+	0.008106	**	0.002158	**	0.352681	NS
immature CD62L+	0.208654	NS	0.003622	**	0.190316	NS
B cells
Plasmocytes	0.013332	*	0.010592	*	>0.999999	NS
naive B cells	0.002864	**	0.010644	*	0.739364	NS
DN B cells	0.703027	NS	0.387412	NS	0.795936	NS
USM B cells	0.016216	*	0.070351	NS	0.853428	NS
SM B cells	0.014749	*	0.001752	**	0.279861	NS
IgA1+	0.038798	*	0.479097	NS	0.630529	NS
IgA1-IgA2-/IgM+	0.673332	NS	0.854386	NS	0.911797	NS
IgA2+	0.296375	NS	0.008718	**	0.043257	*
IgG1+	0.353557	NS	0.575977	NS	0.435872	NS
IgG2+	0.871464	NS	0.201012	NS	0.314999	NS
IgG3+	0.225103	NS	0.625415	NS	0.738931	NS
