## Supplementary File 2 for "Distinct immune signatures are a potent tool in the clinical management of cytokine-related syndrome during immune checkpoint therapy"

### Sheet: Feuil1
	Baseline vs Sepsis		Baseline vs High grade		High grade vs Sepsis
Population	P value	Significance	P value	Significance	P value	Significance
CD4 CM	0.15013	NS	0.220495	NS	0.23976	NS
CD4 EM	0.076791	NS	0.159292	NS	0.303696	NS
CD4 Memory	0.043572	*	0.547685	NS	0.105894	NS
CD4 Memory CCR4+	0.771063	NS	0.053484	NS	0.23976	NS
CD4 Memory CCR6+	0.070736	NS	0.006108	**	>0.999999	NS
CD4 Memory CD25+	0.927121	NS	0.561747	NS	0.839161	NS
CD4 Memory CD38+	0.285733	NS	<0.000001	****	0.053946	NS
CD4 Memory CD69+	0.389096	NS	0.017262	*	0.187812	NS
CD4 Memory CXCR3+	0.343768	NS	0.904454	NS	0.635365	NS
CD4 Memory CXCR5+	0.861391	NS	0.750107	NS	0.839161	NS
CD4 Memory HLA-DR+	0.52121	NS	0.003764	**	0.23976	NS
CD4 Naive	0.045648	*	0.520076	NS	0.105894	NS
CD4 TM	0.468059	NS	0.007299	**	0.141858	NS
CD4+	0.255458	NS	0.272489	NS	>0.999999	NS
Th1	0.343768	NS	0.929304	NS	0.733267	NS
Th17	0.861391	NS	0.513285	NS	0.945055	NS
Th2	0.008286	**	0.871464	NS	0.141858	NS
CD4+ HLA-DR/CD38+	0.000223	***	<0.000001	****	0.144427	NS
CD4 Naive HLA-DR+/CD38+	0.601477	NS	0.009345	**	0.175795	NS
CD4 CM HLA-DR+/CD38+	0.111715	NS	<0.000001	****	0.129606	NS
CD4 TM HLA-DR+/CD38+	0.0227	*	<0.000001	****	0.088675	NS
CD4 EM HLA-DR+/CD38+	0.003553	**	<0.000001	****	0.217909	NS
CD8 CM	0.478461	NS	0.097628	NS	0.539461	NS
CD8 EM	0.58854	NS	0.179279	NS	0.303696	NS
CD8 Memory	0.188984	NS	0.499837	NS	0.453546	NS
CD8 Memory CCR4+	0.005281	**	0.068662	NS	0.023976	*
CD8 Memory CCR6+	1.8e-05	***	1.1e-05	***	0.635365	NS
CD8 Memory CD25+	0.927121	NS	0.048228	*	0.373626	NS
CD8 Memory CD38+	0.002643	**	<0.000001	****	0.105894	NS
CD8 Memory CD69+	0.052326	NS	0.561747	NS	0.105894	NS
CD8 Memory CXCR3+	0.054705	NS	0.364635	NS	0.945055	NS
CD8 Memory CXCR5+	0.427611	NS	0.036903	*	0.035964	*
CD8 Memory HLA-DR+	0.009526	**	6e-06	***	0.733267	NS
CD8 Naive	0.195042	NS	0.499837	NS	0.453546	NS
CD8 TEMRA	0.488983	NS	0.025541	*	0.453546	NS
CD8 TM	0.447598	NS	0.008106	**	0.23976	NS
CD8+	0.126086	NS	0.186327	NS	0.733267	NS
CD8+ HLA-DR+/CD38+	<0.000001	****	<0.000001	****	0.252142	NS
CD8 Naive HLA-DR+/CD38+	4e-06	***	<0.000001	****	0.57426	NS
CD8 CM HLA-DR+/CD38+	8e-06	***	<0.000001	****	0.509836	NS
CD8 TM HLA-DR+/CD38+	0.013081	*	<0.000001	****	0.320606	NS
CD8 EM HLA-DR+/CD38+	1.1e-05	***	<0.000001	****	0.723384	NS
CD8 TEMRA HLA-DR+/CD38+	4.7e-05	***	<0.000001	****	0.609536	NS
CL monocytes	0.427611	NS	0.06538	NS	0.839161	NS
CL monocytes CD11c+	0.005281	**	0.806186	NS	0.075924	NS
CL monocytes CD1c+	0.001433	**	0.002342	**	0.539461	NS
CL monocytes CD38+	0.262529	NS	1.8e-05	***	0.053946	NS
CL monocytes CXCR3+	0.014157	*	0.887935	NS	0.187812	NS
CL monocytes HLA-DR+	0.006172	**	0.782015	NS	0.23976	NS
ITM monocytes	0.953583	NS	0.023384	*	0.635365	NS
ITM monocytes CD11c+	0.019003	*	0.321578	NS	0.23976	NS
ITM monocytes CD1c+	0.001433	**	1.5e-05	***	0.945055	NS
ITM monocytes CD38+	0.943235	NS	7e-06	***	0.024975	*
ITM monocytes CXCR3+	0.113073	NS	0.228643	NS	0.635365	NS
ITM monocytes HLA-DR+	0.032559	*	0.540717	NS	0.303696	NS
NCL monocytes	0.993363	NS	0.059193	NS	0.635365	NS
NCL monocytes CD11c+	0.008286	**	0.649475	NS	0.187812	NS
NCL monocytes CD1c+	0.052418	NS	0.326189	NS	0.731269	NS
NCL monocytes CD38+	0.363182	NS	0.038244	*	0.105894	NS
NCL monocytes CXCR3+	0.086857	NS	0.15356	NS	0.765235	NS
NCL monocytes HLA-DR+	0.034229	*	0.454237	NS	0.141858	NS
CD16 NK cell	0.011641	*	0.863248	NS	0.023976	*
CD56 NK cell	0.927121	NS	0.604919	NS	>0.999999	NS
NKT cell	0.447598	NS	0.695281	NS	0.945055	NS
TCR gd+	0.848349	NS	0.083116	NS	0.453546	NS
CD141+ DC	0.188493	NS	0.035874	*	0.632368	NS
conventional mDC	0.001598	**	<0.000001	****	0.635365	NS
pDC	0.000169	***	0.000791	***	0.561439	NS
neutrophils	0.002177	**	0.987509	NS	0.007992	**
neutrophils CD11c	0.255458	NS	0.370251	NS	0.303696	NS
neutrophils CD38+	0.370585	NS	0.008106	**	0.141858	NS
neutrophils CD62L+	0.037764	*	0.049501	*	0.035964	*
mature	0.013234	*	0.000469	***	0.453546	NS
mature CD11c	0.796618	NS	0.072073	NS	0.453546	NS
mature CD38+	0.966833	NS	0.005891	**	0.187812	NS
mature CD62L+	0.090056	NS	0.000908	***	0.023976	*
immature	0.014985	*	0.000405	***	0.635365	NS
immature CD11c	0.335088	NS	0.002248	**	0.373626	NS
immature CD38+	0.30982	NS	0.002158	**	0.141858	NS
immature CD62L+	0.093626	NS	0.003622	**	0.035964	*
Plasmocytes	0.293061	NS	0.010592	*	0.839161	NS
naive B cells	0.887591	NS	0.010644	*	0.23976	NS
DN B cells	0.980098	NS	0.387412	NS	0.839161	NS
USM B cells	0.758875	NS	0.070351	NS	0.373626	NS
SM B cells	0.67147	NS	0.001752	**	0.141858	NS
IgA1+	0.467371	NS	0.479097	NS	0.839161	NS
IgA1-IgA2-/IgM+	0.070574	NS	0.854386	NS	0.187812	NS
IgA2+	0.822388	NS	0.008718	**	0.303696	NS
IgG1+	0.15013	NS	0.575977	NS	0.303696	NS
IgG2+	0.874477	NS	0.201012	NS	0.303696	NS
IgG3+	0.44718	NS	0.625415	NS	0.859141	NS
